# Gender dysphoria and sexual euphoria – A Bayesian perspective on the influence of gender-affirming hormone therapy on sexual arousal

**DOI:** 10.1101/2021.11.22.21266679

**Authors:** Manfred Klöbl, Murray Bruce Reed, Patricia Handschuh, Ulrike Kaufmann, Melisande Elisabeth Konadu, Vera Ritter, Benjamin Spurny-Dworak, Georg S. Kranz, Rupert Lanzenberger, Marie Spies

## Abstract

While the concept of sexual orientation is more clearly defined in cisgender, this is less so in transgender individuals. Both experienced gender and sex hormones have a relation to sexual preferences, arousal in response to erotic stimuli, and thus sexual orientation. In transgender individuals sexual orientation occasionally changes before or during transition, which may involve gender-affirming hormone therapy. Using functional magnetic resonance imaging, we investigated whether the neuronal and behavioral patterns of sexual arousal in transgender individuals moved from the given (before) to their chosen gender after 4.5 months of hormone therapy. To this aim, trans women and men as well as age-matched cisgender controls rated visual stimuli showing heterosexual, lesbian or gay intercourse for subjective sexual arousal. Utilizing a Bayesian framework allowed us to incorporate behavioral findings in cisgender individuals of different sexual orientations. The hypothesized changes in response patterns could indeed be observed in the behavioral responses to the single but not the differentiation between stimulus categories with the strongest results for trans men and lesbian scenes. Activation of the ventral striatum supported our hypothesis only for lesbian scenes in trans women. This prominent role of lesbian stimuli might be explained by their differential responses in cis women and men. We show that correlates of sexual arousal in transgender individuals might change in direction of the chosen gender. Future investigations longer into transition might resolve the discrepancy on behavioral and neuronal levels.
