## Supplementary material for "Gender dysphoria and sexual euphoria – A Bayesian perspective on the influence of gender-affirming hormone therapy on sexual arousal": Results for differential responses

### Sheet: Group
Group-Level Effects:
~S (Number of levels: 70)
	Estimate	Est.Error	l-95% CI	u-95% CI	Rhat	Bulk_ESS	Tail_ESS
sd(XH_Intercept)	0.03	0.01	0	0.05	1	2483	3158
sd(XL_Intercept)	0.02	0.01	0	0.04	1	2424	5489
sd(XG_Intercept)	0.03	0.01	0	0.05	1	1896	4322
sd(SF_Intercept)	0.04	0.02	0.01	0.07	1	2497	4198
sd(SM_Intercept)	0.05	0.01	0.02	0.08	1	2663	4157
cor(XH_Intercept,XL_Intercept)	0.22	0.39	-0.64	0.82	1	5250	10280
cor(XH_Intercept,XG_Intercept)	-0.06	0.38	-0.75	0.66	1	4488	7438
cor(XL_Intercept,XG_Intercept)	0.24	0.4	-0.63	0.85	1	2986	7647
cor(XH_Intercept,SF_Intercept)	0.28	0.35	-0.51	0.83	1	3771	6061
cor(XL_Intercept,SF_Intercept)	0.14	0.39	-0.66	0.78	1	3382	7764
cor(XG_Intercept,SF_Intercept)	-0.11	0.36	-0.78	0.61	1	4954	9572
cor(XH_Intercept,SM_Intercept)	0.28	0.31	-0.44	0.8	1	2382	4535
cor(XL_Intercept,SM_Intercept)	0.24	0.37	-0.59	0.81	1	2242	4343
cor(XG_Intercept,SM_Intercept)	-0.12	0.34	-0.76	0.55	1	3248	6548
cor(SF_Intercept,SM_Intercept)	0.38	0.3	-0.34	0.83	1	2985	4929

### Sheet: Population
Population-Level Effects:
	Estimate	Est.Error	l-95% CI	u-95% CI	Rhat	Bulk_ESS	Tail_ESS
XH_GCW	-0.08	0.02	-0.12	-0.05	1	5727	9378
XH_GTM	-0.06	0.02	-0.09	-0.02	1	9187	11902
XH_GCM	-0.05	0.02	-0.1	0	1	8618	12462
XH_GTW	-0.01	0.03	-0.06	0.04	1	8576	13282
XH_M2	0.03	0.02	-0.02	0.08	1	4440	7855
XH_Age0	0	0	0	0	1	17647	17121
XH_sex_present0	-0.01	0.01	-0.02	0.01	1	10926	14084
XH_twPca	-0.02	0.02	-0.07	0.02	1	11690	13662
XH_tmPca	0	0.02	-0.04	0.03	1	10164	13405
XH_GTM:M2	-0.06	0.04	-0.13	0.02	1	4745	8280
XH_GCM:M2	-0.02	0.04	-0.11	0.06	1	5360	9804
XH_GTW:M2	-0.04	0.04	-0.13	0.04	1	5366	9783
XL_GCW	-0.12	0.02	-0.16	-0.09	1	5380	8842
XL_GTM	-0.06	0.02	-0.1	-0.02	1	7874	12561
XL_GCM	-0.04	0.02	-0.08	0	1	8051	11265
XL_GTW	0.01	0.02	-0.04	0.05	1	7980	11299
XL_M2	0.05	0.02	0.01	0.1	1	4053	7379
XL_Age0	0	0	0	0	1	16245	16478
XL_sex_present0	0	0.01	-0.01	0.01	1	11234	14360
XL_twPca	-0.02	0.02	-0.06	0.02	1	10519	13581
XL_tmPca	-0.02	0.01	-0.05	0.01	1	9975	13153
XL_GTM:M2	-0.07	0.03	-0.13	0	1	4265	8631
XL_GCM:M2	-0.05	0.04	-0.12	0.03	1	5054	9623
XL_GTW:M2	-0.11	0.04	-0.19	-0.03	1	4867	9459
XG_GCW	-0.09	0.02	-0.12	-0.05	1	5223	8691
XG_GTM	-0.09	0.02	-0.12	-0.05	1	8483	12792
XG_GCM	-0.07	0.02	-0.12	-0.02	1	7503	11211
XG_GTW	-0.01	0.03	-0.06	0.04	1	8024	12567
XG_M2	0.02	0.02	-0.03	0.06	1	3847	6778
XG_Age0	0	0	0	0	1	17922	15927
XG_sex_present0	0	0.01	-0.02	0.01	1	11661	14760
XG_twPca	-0.03	0.02	-0.07	0.02	1	10270	13376
XG_tmPca	0	0.02	-0.03	0.03	1	10235	13525
XG_GTM:M2	-0.02	0.04	-0.09	0.06	1	4133	8340
XG_GCM:M2	0.01	0.04	-0.08	0.09	1	4697	8893
XG_GTW:M2	-0.05	0.04	-0.13	0.04	1	4832	9723
SF_GCW	-0.13	0.02	-0.18	-0.08	1	6066	10452
SF_GTM	-0.12	0.03	-0.17	-0.07	1	10120	13558
SF_GCM	-0.1	0.03	-0.16	-0.04	1	9591	12853
SF_GTW	-0.04	0.03	-0.1	0.02	1	10105	13732
SF_M2	0	0.03	-0.07	0.06	1	4528	8665
SF_Age0	0	0	0	0.01	1	16670	16282
SF_sex_present0	0.01	0.01	-0.01	0.02	1	11882	13823
SF_twPca	-0.01	0.03	-0.06	0.05	1	12861	13869
SF_tmPca	0.01	0.02	-0.04	0.05	1	11739	13673
SF_GTM:M2	0	0.05	-0.09	0.09	1	4896	8711
SF_GCM:M2	0.03	0.05	-0.08	0.13	1	5702	9334
SF_GTW:M2	-0.01	0.06	-0.12	0.1	1	5830	10391
SM_GCW	-0.09	0.02	-0.13	-0.05	1	6127	10264
SM_GTM	-0.08	0.02	-0.13	-0.04	1	9233	12871
SM_GCM	-0.08	0.03	-0.14	-0.02	1	8856	11552
SM_GTW	-0.06	0.03	-0.12	0	1	8977	12796
SM_M2	0	0.03	-0.05	0.06	1	4313	7979
SM_Age0	0	0	0	0	1	15103	15275
SM_sex_present0	0	0.01	-0.02	0.01	1	11314	14427
SM_twPca	-0.01	0.03	-0.06	0.04	1	11922	14141
SM_tmPca	-0.01	0.02	-0.04	0.03	1	12197	14103
SM_GTM:M2	-0.02	0.04	-0.09	0.06	1	4503	9375
SM_GCM:M2	0	0.05	-0.1	0.09	1	5161	9010
SM_GTW:M2	-0.03	0.05	-0.12	0.07	1	5483	10012

### Sheet: Family
Family Specific Parameters:
	Estimate	Est.Error	l-95% CI	u-95% CI	Rhat	Bulk_ESS	Tail_ESS
sigma_XH	0.08	0.01	0.07	0.1	1	4331	8924
sigma_XL	0.08	0.01	0.06	0.09	1	4277	6546
sigma_XG	0.08	0.01	0.07	0.1	1	5169	7962
sigma_SF	0.1	0.01	0.09	0.12	1	3930	10642
sigma_SM	0.09	0.01	0.07	0.11	1	3542	8217

### Sheet: ResCorr
Residual Correlations:
	Estimate	Est.Error	l-95% CI	u-95% CI	Rhat	Bulk_ESS	Tail_ESS
rescor(XH,XL)	0.58	0.07	0.42	0.71	1	6987	10032
rescor(XH,XG)	0.66	0.07	0.52	0.77	1	6821	11595
rescor(XL,XG)	0.63	0.07	0.48	0.74	1	7709	9547
rescor(XH,SF)	0.41	0.09	0.22	0.58	1	7283	10814
rescor(XL,SF)	0.52	0.08	0.34	0.66	1	8209	12836
rescor(XG,SF)	0.51	0.08	0.33	0.66	1	8257	13364
rescor(XH,SM)	0.44	0.09	0.24	0.61	1	5132	8748
rescor(XL,SM)	0.55	0.09	0.36	0.69	1	5990	10713
rescor(XG,SM)	0.58	0.08	0.41	0.72	1	7212	12851
rescor(SF,SM)	0.49	0.09	0.3	0.66	1	5263	11163

### Sheet: XH
G	M	emmean	lower.HPD	upper.HPD
CW	1	-0.082	-0.1179	-0.046241
TM	1	-0.0558	-0.0936	-0.016707
CM	1	-0.0489	-0.0959	-0.000687
TW	1	-0.0137	-0.0622	0.036335
CW	2	-0.0503	-0.0879	-0.013033
TM	2	-0.0804	-0.118	-0.041402
CM	2	-0.0417	-0.0946	0.012276
TW	2	-0.0243	-0.0809	0.033965
contrast	estimate	lower.HPD	upper.HPD
CW 1 - TM 1	-0.02611	-0.08061	0.0249
CW 1 - CM 1	-0.0333	-0.09191	0.02729
CW 1 - TW 1	-0.06841	-0.12809	-0.00589
CW 1 - CW 2	-0.03181	-0.08024	0.01736
CW 1 - TM 2	-0.00161	-0.05265	0.05186
CW 1 - CM 2	-0.04023	-0.10372	0.02511
CW 1 - TW 2	-0.05749	-0.12579	0.00928
TM 1 - CM 1	-0.0068	-0.06672	0.0562
TM 1 - TW 1	-0.04203	-0.10524	0.01922
TM 1 - CW 2	-0.00572	-0.05981	0.04681
TM 1 - TM 2	0.02448	-0.02532	0.07579
TM 1 - CM 2	-0.01413	-0.07993	0.05169
TM 1 - TW 2	-0.0316	-0.1003	0.03721
CM 1 - TW 1	-0.03539	-0.10176	0.03643
CM 1 - CW 2	0.00149	-0.0575	0.06245
CM 1 - TM 2	0.03175	-0.02916	0.09213
CM 1 - CM 2	-0.0073	-0.07482	0.06219
CM 1 - TW 2	-0.02395	-0.09788	0.0521
TW 1 - CW 2	0.03641	-0.0239	0.10037
TW 1 - TM 2	0.06692	0.00314	0.12745
TW 1 - CM 2	0.02845	-0.04504	0.10206
TW 1 - TW 2	0.01111	-0.064	0.08067
CW 2 - TM 2	0.03013	-0.02271	0.08414
CW 2 - CM 2	-0.00847	-0.07354	0.05675
CW 2 - TW 2	-0.02615	-0.09719	0.04124
TM 2 - CM 2	-0.03868	-0.10499	0.02631
TM 2 - TW 2	-0.05587	-0.12669	0.0125
CM 2 - TW 2	-0.01766	-0.09796	0.06069

### Sheet: XL
G	M	emmean	lower.HPD	upper.HPD
CW	1	-0.12429	-0.1562	-0.09096
TM	1	-0.05998	-0.0944	-0.02383
CM	1	-0.03918	-0.0845	0.00277
TW	1	0.00659	-0.0381	0.05089
CW	2	-0.07115	-0.1047	-0.0365
TM	2	-0.07558	-0.1117	-0.04133
CM	2	-0.03213	-0.0811	0.01746
TW	2	-0.04751	-0.0993	0.00641
contrast	estimate	lower.HPD	upper.HPD
CW 1 - TM 1	-0.06426	-0.1115	-0.015497
CW 1 - CM 1	-0.08506	-0.1403	-0.031498
CW 1 - TW 1	-0.13098	-0.1862	-0.074205
CW 1 - CW 2	-0.05345	-0.0977	-0.007872
CW 1 - TM 2	-0.04874	-0.0967	-0.000872
CW 1 - CM 2	-0.09193	-0.1496	-0.031233
CW 1 - TW 2	-0.07688	-0.1385	-0.014916
TM 1 - CM 1	-0.02087	-0.0768	0.035656
TM 1 - TW 1	-0.06669	-0.1233	-0.010351
TM 1 - CW 2	0.01103	-0.0393	0.059425
TM 1 - TM 2	0.01563	-0.0332	0.062878
TM 1 - CM 2	-0.02762	-0.0873	0.034309
TM 1 - TW 2	-0.01258	-0.0741	0.053
CM 1 - TW 1	-0.04582	-0.1094	0.01652
CM 1 - CW 2	0.03183	-0.0236	0.086903
CM 1 - TM 2	0.03609	-0.0199	0.091266
CM 1 - CM 2	-0.00692	-0.0691	0.056858
CM 1 - TW 2	0.00852	-0.0605	0.076263
TW 1 - CW 2	0.07777	0.0212	0.132982
TW 1 - TM 2	0.08222	0.024	0.137363
TW 1 - CM 2	0.03873	-0.0277	0.10599
TW 1 - TW 2	0.05425	-0.015	0.119415
CW 2 - TM 2	0.00464	-0.0446	0.05328
CW 2 - CM 2	-0.0388	-0.1	0.020282
CW 2 - TW 2	-0.02371	-0.0869	0.03827
TM 2 - CM 2	-0.04355	-0.1039	0.016253
TM 2 - TW 2	-0.02777	-0.0927	0.034324
CM 2 - TW 2	0.0152	-0.0561	0.088853

### Sheet: XG
G	M	emmean	lower.HPD	upper.HPD
CW	1	-0.0891	-0.1245	-0.0532
TM	1	-0.0854	-0.1234	-0.0461
CM	1	-0.0691	-0.115	-0.0192
TW	1	-0.0146	-0.0655	0.0333
CW	2	-0.0724	-0.1096	-0.0351
TM	2	-0.0847	-0.1235	-0.0467
CM	2	-0.0444	-0.0983	0.0105
TW	2	-0.0446	-0.1004	0.0136
contrast	estimate	lower.HPD	upper.HPD
CW 1 - TM 1	-0.00357	-0.05744	0.04808
CW 1 - CM 1	-0.019944	-0.07763	0.03981
CW 1 - TW 1	-0.07436	-0.13396	-0.012
CW 1 - CW 2	-0.016516	-0.06364	0.03307
CW 1 - TM 2	-0.004206	-0.05731	0.04868
CW 1 - CM 2	-0.044559	-0.11141	0.01907
CW 1 - TW 2	-0.044226	-0.11018	0.02347
TM 1 - CM 1	-0.016314	-0.07967	0.04281
TM 1 - TW 1	-0.070779	-0.1336	-0.00826
TM 1 - CW 2	-0.012899	-0.06576	0.04141
TM 1 - TM 2	-0.000814	-0.05224	0.05054
TM 1 - CM 2	-0.041025	-0.10701	0.0259
TM 1 - TW 2	-0.04078	-0.10978	0.02739
CM 1 - TW 1	-0.05469	-0.12078	0.01728
CM 1 - CW 2	0.003364	-0.05805	0.06298
CM 1 - TM 2	0.015513	-0.04759	0.07355
CM 1 - CM 2	-0.024493	-0.09216	0.04534
CM 1 - TW 2	-0.024715	-0.09749	0.05048
TW 1 - CW 2	0.05805	-0.0022	0.1201
TW 1 - TM 2	0.070006	0.00504	0.13004
TW 1 - CM 2	0.029692	-0.04505	0.10149
TW 1 - TW 2	0.029883	-0.04117	0.10382
CW 2 - TM 2	0.012093	-0.04003	0.06715
CW 2 - CM 2	-0.028021	-0.09327	0.03766
CW 2 - TW 2	-0.027986	-0.09694	0.03944
TM 2 - CM 2	-0.04018	-0.10726	0.026
TM 2 - TW 2	-0.040075	-0.10975	0.02825
CM 2 - TW 2	0.000211	-0.07917	0.07898

### Sheet: SW
G	M	emmean	lower.HPD	upper.HPD
CW	1	-0.1295	-0.175	-0.0826
TM	1	-0.1151	-0.165	-0.065
CM	1	-0.1009	-0.163	-0.0384
TW	1	-0.0394	-0.102	0.0255
CW	2	-0.1333	-0.18	-0.0835
TM	2	-0.1202	-0.17	-0.0705
CM	2	-0.0784	-0.151	-0.0112
TW	2	-0.0521	-0.126	0.0215
contrast	estimate	lower.HPD	upper.HPD
CW 1 - TM 1	-0.01449	-0.081932	0.0542
CW 1 - CM 1	-0.02873	-0.105954	0.04741
CW 1 - TW 1	-0.09066	-0.171456	-0.01347
CW 1 - CW 2	0.00372	-0.057752	0.06643
CW 1 - TM 2	-0.00935	-0.078917	0.05689
CW 1 - CM 2	-0.05101	-0.138229	0.03075
CW 1 - TW 2	-0.07733	-0.163238	0.01212
TM 1 - CM 1	-0.01425	-0.094731	0.06563
TM 1 - TW 1	-0.07562	-0.157607	0.00533
TM 1 - CW 2	0.01812	-0.051949	0.08733
TM 1 - TM 2	0.00552	-0.05781	0.07274
TM 1 - CM 2	-0.03653	-0.119393	0.05355
TM 1 - TW 2	-0.06266	-0.156603	0.02507
CM 1 - TW 1	-0.06135	-0.151649	0.02732
CM 1 - CW 2	0.03236	-0.048378	0.10787
CM 1 - TM 2	0.01937	-0.060513	0.09909
CM 1 - CM 2	-0.02269	-0.108251	0.06794
CM 1 - TW 2	-0.04875	-0.142626	0.05057
TW 1 - CW 2	0.09414	0.011306	0.17044
TW 1 - TM 2	0.08129	0.000821	0.16246
TW 1 - CM 2	0.03899	-0.055374	0.13731
TW 1 - TW 2	0.01269	-0.077133	0.10377
CW 2 - TM 2	-0.01314	-0.080322	0.05766
CW 2 - CM 2	-0.05492	-0.137885	0.03264
CW 2 - TW 2	-0.081	-0.169752	0.00601
TM 2 - CM 2	-0.04187	-0.127184	0.04419
TM 2 - TW 2	-0.06769	-0.158635	0.01843
CM 2 - TW 2	-0.02589	-0.130606	0.0737

### Sheet: SM
G	M	emmean	lower.HPD	upper.HPD
CW	1	-0.0908	-0.133	-0.04709
TM	1	-0.0852	-0.129	-0.03746
CM	1	-0.0794	-0.135	-0.02054
TW	1	-0.0608	-0.122	-0.00489
CW	2	-0.088	-0.132	-0.04376
TM	2	-0.0979	-0.144	-0.05179
CM	2	-0.0808	-0.144	-0.01684
TW	2	-0.0854	-0.153	-0.01652
contrast	estimate	lower.HPD	upper.HPD
CW 1 - TM 1	-0.005558	-0.0703	0.0558
CW 1 - CM 1	-0.011234	-0.0841	0.0597
CW 1 - TW 1	-0.029861	-0.1025	0.0451
CW 1 - CW 2	-0.003072	-0.057	0.05
CW 1 - TM 2	0.007244	-0.0575	0.0687
CW 1 - CM 2	-0.010108	-0.0867	0.0672
CW 1 - TW 2	-0.005117	-0.0831	0.0783
TM 1 - CM 1	-0.005738	-0.0793	0.0691
TM 1 - TW 1	-0.024389	-0.0986	0.0504
TM 1 - CW 2	0.002697	-0.06	0.0674
TM 1 - TM 2	0.01266	-0.0437	0.0691
TM 1 - CM 2	-0.004748	-0.0836	0.0747
TM 1 - TW 2	0.000167	-0.0836	0.0815
CM 1 - TW 1	-0.01887	-0.1007	0.0633
CM 1 - CW 2	0.008002	-0.064	0.0808
CM 1 - TM 2	0.018291	-0.0549	0.0927
CM 1 - CM 2	0.001329	-0.0747	0.0774
CM 1 - TW 2	0.005653	-0.0815	0.0969
TW 1 - CW 2	0.026947	-0.0465	0.1013
TW 1 - TM 2	0.036978	-0.0363	0.1134
TW 1 - CM 2	0.02001	-0.0669	0.108
TW 1 - TW 2	0.024795	-0.0529	0.1046
CW 2 - TM 2	0.009976	-0.0558	0.0718
CW 2 - CM 2	-0.007392	-0.0833	0.0716
CW 2 - TW 2	-0.002258	-0.0813	0.0816
TM 2 - CM 2	-0.01701	-0.0948	0.0635
TM 2 - TW 2	-0.012153	-0.098	0.0676
CM 2 - TW 2	0.005313	-0.086	0.1019

### Sheet: Hypothses
Hypothesis	Estimate	Est.Error	CI.Lower	CI.Upper	Evid.Ratio	Post.Prob	Star
GG->TX->CG	0.04	0.14	-0.19	0.26	1.49	0.6
CW->TM->CM	-0.09	0.1	-0.25	0.07	0.21	0.17
CM->TW->CW	0.12	0.1	-0.04	0.28	8.7	0.9
XH: GG->TX->CG	0.01	0.06	-0.08	0.11	1.31	0.57
XH: CW->TM->CM	-0.01	0.04	-0.08	0.05	0.59	0.37
XH: CM->TW->CW	0.03	0.04	-0.04	0.09	3.16	0.76
XL: GG->TX->CG	0.02	0.06	-0.07	0.12	1.65	0.62
XL: CW->TM->CM	-0.06	0.05	-0.13	0.02	0.11	0.1
XL: CM->TW->CW	0.08	0.04	0.01	0.16	37.46	0.97	*
XG: GG->TX->CG	0	0.06	-0.1	0.1	0.95	0.49
XG: CW->TM->CM	-0.01	0.04	-0.08	0.05	0.57	0.36
XG: CM->TW->CW	0.01	0.04	-0.05	0.09	1.64	0.62
SW: GG->TX->CG	-0.03	0.08	-0.15	0.1	0.52	0.34
SW: CW->TM->CM	-0.02	0.05	-0.1	0.07	0.62	0.38
SWG: CM->TW->CW	-0.01	0.06	-0.1	0.08	0.7	0.41
SM: GG->TX->CG	0	0.05	-0.08	0.09	0.97	0.49
SM: CW->TM->CM	0	0.04	-0.07	0.06	0.88	0.47
SM: CM->TW->CW	0.01	0.04	-0.06	0.08	1.33	0.57
