## Supplementary material for "Gender dysphoria and sexual euphoria – A Bayesian perspective on the influence of gender-affirming hormone therapy on sexual arousal": Results for raw responses

### Sheet: Group
Group-Level Effects:
~S (Number of levels: 70)
	Estimate	Est.Error	l-95% CI	u-95% CI	Rhat	Bulk_ESS	Tail_ESS
sd(XHXG_Intercept)	1.39	0.15	1.12	1.72	1	5079	10216
sd(XHXL_Intercept)	0.7	0.12	0.46	0.94	1	4274	6938
sd(XLXG_Intercept)	1.02	0.18	0.67	1.37	1	4145	6751
cor(XHXG_Intercept,XHXL_Intercept)	0.16	0.16	-0.16	0.47	1	10267	12984
cor(XHXG_Intercept,XLXG_Intercept)	0.55	0.13	0.28	0.81	1	5678	7446
cor(XHXL_Intercept,XLXG_Intercept)	-0.14	0.19	-0.52	0.24	1	7149	9207

### Sheet: Population
Population-Level Effects:
	Estimate	Est.Error	l-95% CI	u-95% CI	Rhat	Bulk_ESS	Tail_ESS
XHXG_GCW	0.1	0.31	-0.51	0.72	1	3895	7350
XHXG_GTM	-0.17	0.34	-0.84	0.49	1	5201	9378
XHXG_GCM	1.54	0.44	0.68	2.42	1	5902	10372
XHXG_GTW	-0.66	0.44	-1.52	0.19	1	6507	10054
XHXG_M2	-0.08	0.17	-0.42	0.26	1	15401	14606
XHXG_Age0	0.04	0.03	-0.01	0.1	1	6211	9072
XHXG_sex_present0	-0.1	0.12	-0.33	0.13	1	5930	9751
XHXG_twPca	-0.2	0.18	-0.57	0.15	1	25841	14687
XHXG_tmPca	0.04	0.14	-0.23	0.32	1	22092	15433
XHXG_GTM:M2	-0.44	0.26	-0.95	0.07	1	17294	15526
XHXG_GCM:M2	-0.24	0.36	-0.95	0.47	1	19859	16349
XHXG_GTW:M2	0.35	0.31	-0.26	0.96	1	19954	15889
XHXL_GCW	-0.43	0.19	-0.81	-0.05	1	10012	12983
XHXL_GTM	-1.88	0.23	-2.35	-1.44	1	13753	15587
XHXL_GCM	-1.75	0.3	-2.36	-1.18	1	14000	14152
XHXL_GTW	-1.19	0.28	-1.76	-0.64	1	12841	14331
XHXL_M2	0.11	0.19	-0.27	0.48	1	16071	14923
XHXL_Age0	0.01	0.02	-0.03	0.04	1	11836	12723
XHXL_sex_present0	-0.08	0.08	-0.24	0.07	1	12770	14175
XHXL_twPca	0.03	0.21	-0.38	0.46	1	21683	16283
XHXL_tmPca	0.1	0.19	-0.26	0.48	1	21726	14303
XHXL_GTM:M2	-0.25	0.32	-0.87	0.37	1	17747	15332
XHXL_GCM:M2	-0.33	0.41	-1.14	0.46	1	20151	15146
XHXL_GTW:M2	-0.06	0.36	-0.78	0.65	1	18053	15245
XLXG_GCW	-0.88	0.3	-1.48	-0.3	1	8950	12013
XLXG_GTM	-0.43	0.3	-1.04	0.16	1	9817	12703
XLXG_GCM	0.9	0.39	0.15	1.69	1	11104	13169
XLXG_GTW	-0.28	0.41	-1.08	0.53	1	11596	13577
XLXG_M2	-0.13	0.29	-0.7	0.43	1	13232	14289
XLXG_Age0	0.06	0.02	0.01	0.11	1	9859	12428
XLXG_sex_present0	0.01	0.11	-0.21	0.22	1	10300	12686
XLXG_twPca	-0.36	0.35	-1.06	0.32	1	24910	15773
XLXG_tmPca	0.02	0.19	-0.37	0.41	1	21357	14495
XLXG_GTM:M2	0.15	0.4	-0.63	0.95	1	15008	14628
XLXG_GCM:M2	0.41	0.51	-0.59	1.42	1	16500	15603
XLXG_GTW:M2	-0.25	0.55	-1.34	0.81	1	16776	15421

### Sheet: Family
Family Specific Parameters:
	Estimate	Est.Error	l-95% CI	u-95% CI	Rhat	Bulk_ESS	Tail_ESS
phi_XHXG	16.47	3.21	10.8	23.3	1	6791	11191
phi_XHXL	12.29	2.51	7.88	17.62	1	5004	7407
phi_XLXG	5.68	1.26	3.51	8.41	1	4063	6569
zoi_XHXG	0.03	0.02	0.01	0.07	1	33221	12836
zoi_XHXL	0.04	0.02	0.01	0.08	1	33566	12607
zoi_XLXG	0.07	0.02	0.03	0.12	1	36577	13534
coi_XHXG	0.8	0.16	0.4	0.99	1	27455	10395
coi_XHXL	0.17	0.14	0	0.53	1	24820	10080
coi_XLXG	0.7	0.14	0.41	0.92	1	38178	13492

### Sheet: XHXG
G	M	emmean	lower.HPD	upper.HPD
CW	1	0.0952	-0.528	0.6935
TM	1	-0.1778	-0.838	0.4914
CM	1	1.5312	0.667	2.4014
TW	1	-0.6541	-1.52	0.1916
CW	2	0.0133	-0.581	0.6573
TM	2	-0.6975	-1.379	-0.0354
CM	2	1.2139	0.329	2.1025
TW	2	-0.3888	-1.236	0.5235
contrast	estimate	lower.HPD	upper.HPD
CW 1 - TM 1	0.274	-0.641	1.1663
CW 1 - CM 1	-1.438	-2.521	-0.4083
CW 1 - TW 1	0.748	-0.322	1.7875
CW 1 - CW 2	0.0793	-0.265	0.4169
CW 1 - TM 2	0.797	-0.138	1.669
CW 1 - CM 2	-1.1141	-2.223	-0.0833
CW 1 - TW 2	0.4861	-0.599	1.5399
TM 1 - CM 1	-1.7084	-2.82	-0.6374
TM 1 - TW 1	0.4772	-0.616	1.5636
TM 1 - CW 2	-0.1955	-1.089	0.7233
TM 1 - TM 2	0.5225	0.149	0.9045
TM 1 - CM 2	-1.3874	-2.535	-0.3182
TM 1 - TW 2	0.2101	-0.87	1.3561
CM 1 - TW 1	2.1911	0.991	3.4083
CM 1 - CW 2	1.5168	0.465	2.6
CM 1 - TM 2	2.2279	1.14	3.3284
CM 1 - CM 2	0.3203	-0.307	0.9269
CM 1 - TW 2	1.9206	0.76	3.2208
TW 1 - CW 2	-0.6676	-1.778	0.3447
TW 1 - TM 2	0.0438	-1.059	1.1286
TW 1 - CM 2	-1.8686	-3.056	-0.6414
TW 1 - TW 2	-0.265	-0.777	0.2306
CW 2 - TM 2	0.7141	-0.201	1.6423
CW 2 - CM 2	-1.194	-2.305	-0.1415
CW 2 - TW 2	0.4068	-0.691	1.4611
TM 2 - CM 2	-1.9066	-3.043	-0.8113
TM 2 - TW 2	-0.3099	-1.401	0.8363
CM 2 - TW 2	1.5997	0.396	2.8741

### Sheet: XHXL
G	M	emmean	lower.HPD	upper.HPD
CW	1	-0.424	-0.814	-0.0484
TM	1	-1.878	-2.333	-1.4241
CM	1	-1.75	-2.34	-1.1611
TW	1	-1.185	-1.736	-0.6232
CW	2	-0.319	-0.712	0.0637
TM	2	-2.028	-2.53	-1.527
CM	2	-1.964	-2.697	-1.3111
TW	2	-1.14	-1.767	-0.5082
contrast	estimate	lower.HPD	upper.HPD
CW 1 - TM 1	1.453	0.8737	2.0528
CW 1 - CM 1	1.3243	0.6393	2.0216
CW 1 - TW 1	0.7596	0.0834	1.4169
CW 1 - CW 2	-0.1057	-0.4833	0.2564
CW 1 - TM 2	1.603	1.0083	2.2515
CW 1 - CM 2	1.5405	0.7701	2.3345
CW 1 - TW 2	0.715	-0.0352	1.4438
TM 1 - CM 1	-0.1319	-0.8755	0.5958
TM 1 - TW 1	-0.6917	-1.4341	0.0115
TM 1 - CW 2	-1.5585	-2.1636	-0.9687
TM 1 - TM 2	0.1483	-0.3578	0.6458
TM 1 - CM 2	0.083	-0.7564	0.882
TM 1 - TW 2	-0.7389	-1.5008	0.0665
CM 1 - TW 1	-0.565	-1.3804	0.2368
CM 1 - CW 2	-1.429	-2.1276	-0.7147
CM 1 - TM 2	0.2784	-0.4732	1.0411
CM 1 - CM 2	0.2159	-0.4831	0.9303
CM 1 - TW 2	-0.6095	-1.5059	0.2426
TW 1 - CW 2	-0.8652	-1.5708	-0.235
TW 1 - TM 2	0.8417	0.0764	1.556
TW 1 - CM 2	0.7851	-0.1279	1.6288
TW 1 - TW 2	-0.0503	-0.6477	0.5712
CW 2 - TM 2	1.7082	1.0887	2.3428
CW 2 - CM 2	1.6472	0.8451	2.4239
CW 2 - TW 2	0.8206	0.0772	1.5528
TM 2 - CM 2	-0.0618	-0.8886	0.7858
TM 2 - TW 2	-0.8862	-1.7016	-0.0673
CM 2 - TW 2	-0.8271	-1.7449	0.1198

### Sheet: XLXG
G	M	emmean	lower.HPD	upper.HPD
CW	1	-0.875	-1.468	-0.293
TM	1	-0.433	-1.014	0.18
CM	1	0.901	0.174	1.706
TW	1	-0.277	-1.077	0.536
CW	2	-1.011	-1.587	-0.442
TM	2	-0.413	-1.033	0.181
CM	2	1.175	0.307	2.063
TW	2	-0.656	-1.666	0.284
contrast	estimate	lower.HPD	upper.HPD
CW 1 - TM 1	-0.4413	-1.2535	0.424
CW 1 - CM 1	-1.7778	-2.7813	-0.832
CW 1 - TW 1	-0.599	-1.6242	0.374
CW 1 - CW 2	0.1332	-0.4424	0.678
CW 1 - TM 2	-0.4584	-1.3031	0.381
CW 1 - CM 2	-2.0493	-3.1293	-1.03
CW 1 - TW 2	-0.2213	-1.4024	0.895
TM 1 - CM 1	-1.332	-2.2748	-0.333
TM 1 - TW 1	-0.1593	-1.1405	0.869
TM 1 - CW 2	0.5772	-0.2815	1.367
TM 1 - TM 2	-0.0183	-0.5618	0.53
TM 1 - CM 2	-1.6093	-2.7205	-0.613
TM 1 - TW 2	0.2245	-0.9235	1.379
CM 1 - TW 1	1.1765	0.0499	2.258
CM 1 - CW 2	1.9081	0.9486	2.908
CM 1 - TM 2	1.3175	0.3116	2.251
CM 1 - CM 2	-0.2667	-1.0862	0.557
CM 1 - TW 2	1.5592	0.3498	2.778
TW 1 - CW 2	0.7319	-0.2736	1.709
TW 1 - TM 2	0.1388	-0.8584	1.135
TW 1 - CM 2	-1.4498	-2.6255	-0.274
TW 1 - TW 2	0.3717	-0.5094	1.354
CW 2 - TM 2	-0.5967	-1.4035	0.262
CW 2 - CM 2	-2.1873	-3.2368	-1.14
CW 2 - TW 2	-0.3589	-1.5064	0.798
TM 2 - CM 2	-1.5937	-2.6593	-0.523
TM 2 - TW 2	0.2399	-0.8887	1.431
CM 2 - TW 2	1.83	0.59	3.185

### Sheet: Hypotheses
Hypothesis	Estimate	Est.Error	CI.Lower	CI.Upper	Evid.Ratio	Post.Prob	Star
GG->TX->CG	0.68	1.33	-1.55	2.81	2.29	0.7
CW->TM->CM	0.05	0.97	-1.58	1.63	1.12	0.53
CM->TW->CW	0.62	1.23	-1.41	2.63	2.29	0.7
|XH-XG|: GG->TX->CG	-0.24	0.43	-1.2	0	0.16	0.14
|XH-XG|: CW->TM->CM	0.1	0.45	-0.7	0.78	1.68	0.63
|XH-XG|: CM->TW->CW	-0.34	0.45	-1.12	0.33	0.27	0.21
|XH-XL|: GG->TX->CG	0.43	0.79	-0.87	1.72	2.38	0.7
|XH-XL|: CW->TM->CM	0.22	0.42	-0.48	0.87	2.55	0.72
|XH-XL|: CM->TW->CW	0.21	0.71	-0.95	1.37	1.63	0.62
|XL-XG|: GG->TX->CG	0.61	0.96	-0.97	2.19	2.86	0.74
|XL-XG|: CW->TM->CM	-0.14	0.71	-1.31	1.03	0.72	0.42
|XL-XG|: CM->TW->CW	0.75	0.92	-0.76	2.27	3.99	0.8
