## Supplementary material for "Gender dysphoria and sexual euphoria – A Bayesian perspective on the influence of gender-affirming hormone therapy on sexual arousal": Results for differential ventral striatum activation

### Sheet: Group
Group-Level Effects:
~S (Number of levels: 70)
	Estimate	Est.Error	l-95% CI	u-95% CI	Rhat	Bulk_ESS	Tail_ESS
sd(XHXG_Intercept)	0.13	0.1	0.01	0.37	1	8427	10427
sd(XHXL_Intercept)	0.14	0.1	0.01	0.37	1	7209	9777
sd(XLXG_Intercept)	0.16	0.12	0.01	0.46	1	7419	10190
cor(XHXG_Intercept,XHXL_Intercept)	0.16	0.49	-0.82	0.92	1	14247	14575
cor(XHXG_Intercept,XLXG_Intercept)	0.11	0.5	-0.85	0.91	1	15111	12948
cor(XHXL_Intercept,XLXG_Intercept)	0.06	0.5	-0.85	0.9	1	16682	16096

### Sheet: Population
Population-Level Effects:
	Estimate	Est.Error	l-95% CI	u-95% CI	Rhat	Bulk_ESS	Tail_ESS
XHXG_GCW	-2.94	0.19	-3.29	-2.55	1	15853	15503
XHXG_GTM	-2.55	0.2	-2.94	-2.14	1	31048	15510
XHXG_GCM	-2.99	0.25	-3.46	-2.47	1	28474	14882
XHXG_GTW	-2.68	0.26	-3.16	-2.14	1	29998	15130
XHXG_M2	0.19	0.27	-0.35	0.72	1	13974	13873
XHXG_Age0	0.01	0.01	-0.01	0.03	1	30076	16982
XHXG_sex_present0	0	0.06	-0.11	0.11	1	30039	16563
XHXG_twPca	0.19	0.27	-0.35	0.69	1	36527	14374
XHXG_tmPca	0.43	0.24	-0.02	0.94	1	36647	15575
XHXG_GTM:M2	-0.56	0.39	-1.33	0.21	1	15365	15883
XHXG_GCM:M2	0.2	0.46	-0.72	1.12	1	17383	15232
XHXG_GTW:M2	-0.63	0.48	-1.56	0.34	1	17777	16007
XHXL_GCW	-2.89	0.17	-3.2	-2.55	1	17028	15369
XHXL_GTM	-2.82	0.18	-3.16	-2.46	1	26138	15224
XHXL_GCM	-2.61	0.22	-3.03	-2.16	1	29346	15522
XHXL_GTW	-2.57	0.23	-3.01	-2.09	1	28633	15505
XHXL_M2	0.17	0.23	-0.29	0.63	1	13699	14183
XHXL_Age0	0	0.01	-0.02	0.02	1	29191	16735
XHXL_sex_present0	0.03	0.05	-0.07	0.13	1	29624	15712
XHXL_twPca	-0.11	0.22	-0.56	0.32	1	37460	15734
XHXL_tmPca	-0.12	0.15	-0.41	0.18	1	36813	14402
XHXL_GTM:M2	-0.62	0.34	-1.31	0.07	1	14225	15191
XHXL_GCM:M2	-0.39	0.41	-1.19	0.42	1	17229	15496
XHXL_GTW:M2	-0.59	0.42	-1.41	0.24	1	17470	16206
XLXG_GCW	-2.84	0.21	-3.23	-2.41	1	18208	15582
XLXG_GTM	-2.75	0.23	-3.18	-2.28	1	28403	15345
XLXG_GCM	-2.75	0.28	-3.27	-2.17	1	27984	15860
XLXG_GTW	-2.98	0.29	-3.53	-2.37	1	26514	15690
XLXG_M2	0.01	0.29	-0.56	0.58	1	15383	15223
XLXG_Age0	0	0.01	-0.02	0.03	1	30106	15628
XLXG_sex_present0	-0.08	0.07	-0.21	0.06	1	30053	16070
XLXG_twPca	-0.36	0.29	-0.97	0.19	1	34696	14531
XLXG_tmPca	0.07	0.18	-0.29	0.43	1	38965	15635
XLXG_GTM:M2	-0.28	0.44	-1.14	0.57	1	16986	15439
XLXG_GCM:M2	-0.49	0.51	-1.47	0.53	1	18196	14907
XLXG_GTW:M2	-0.21	0.53	-1.25	0.86	1	17985	16789

### Sheet: Family
Family Specific Parameters:
	Estimate	Est.Error	l-95% CI	u-95% CI	Rhat	Bulk_ESS	Tail_ESS
shape_XHXG	1.34	0.16	1.05	1.68	1	28657	13922
shape_XHXL	1.75	0.22	1.35	2.21	1	21771	15099
shape_XLXG	1.11	0.13	0.87	1.39	1	27524	14840

### Sheet: XHXG
G	M	emmean	lower.HPD	upper.HPD
CW	1	-2.95	-3.31	-2.57
TM	1	-2.56	-2.94	-2.15
CM	1	-2.99	-3.47	-2.49
TW	1	-2.69	-3.2	-2.18
CW	2	-2.76	-3.14	-2.37
TM	2	-2.93	-3.33	-2.52
CM	2	-2.61	-3.15	-2.03
TW	2	-3.14	-3.72	-2.5
contrast	estimate	lower.HPD	upper.HPD
CW 1 - TM 1	-0.3877	-0.927	0.157
CW 1 - CM 1	0.0495	-0.575	0.664
CW 1 - TW 1	-0.2473	-0.893	0.368
CW 1 - CW 2	-0.1884	-0.7	0.358
CW 1 - TM 2	-0.0099	-0.557	0.543
CW 1 - CM 2	-0.3369	-1.002	0.335
CW 1 - TW 2	0.1904	-0.535	0.888
TM 1 - CM 1	0.4359	-0.188	1.065
TM 1 - TW 1	0.1331	-0.51	0.78
TM 1 - CW 2	0.1966	-0.35	0.765
TM 1 - TM 2	0.3725	-0.171	0.952
TM 1 - CM 2	0.0461	-0.637	0.746
TM 1 - TW 2	0.58	-0.149	1.308
CM 1 - TW 1	-0.3024	-1.041	0.39
CM 1 - CW 2	-0.2386	-0.855	0.402
CM 1 - TM 2	-0.0575	-0.692	0.583
CM 1 - CM 2	-0.3882	-1.115	0.375
CM 1 - TW 2	0.1411	-0.665	0.898
TW 1 - CW 2	0.0645	-0.591	0.7
TW 1 - TM 2	0.2413	-0.415	0.908
TW 1 - CM 2	-0.0846	-0.888	0.641
TW 1 - TW 2	0.4427	-0.343	1.222
CW 2 - TM 2	0.1774	-0.376	0.723
CW 2 - CM 2	-0.148	-0.854	0.506
CW 2 - TW 2	0.3776	-0.365	1.08
TM 2 - CM 2	-0.3218	-1.015	0.377
TM 2 - TW 2	0.2007	-0.542	0.947
CM 2 - TW 2	0.5263	-0.275	1.383

### Sheet: XHXL
G	M	emmean	lower.HPD	upper.HPD
CW	1	-2.89	-3.21	-2.56
TM	1	-2.83	-3.17	-2.47
CM	1	-2.62	-3.03	-2.16
TW	1	-2.58	-3.01	-2.1
CW	2	-2.72	-3.04	-2.36
TM	2	-3.28	-3.6	-2.9
CM	2	-2.84	-3.33	-2.33
TW	2	-3	-3.5	-2.43
contrast	estimate	lower.HPD	upper.HPD
CW 1 - TM 1	-0.06399	-0.5497	0.421
CW 1 - CM 1	-0.27299	-0.8206	0.273
CW 1 - TW 1	-0.3134	-0.8943	0.234
CW 1 - CW 2	-0.1734	-0.6534	0.268
CW 1 - TM 2	0.38335	-0.1136	0.851
CW 1 - CM 2	-0.05512	-0.6663	0.534
CW 1 - TW 2	0.10695	-0.5247	0.731
TM 1 - CM 1	-0.20976	-0.7731	0.35
TM 1 - TW 1	-0.2519	-0.8449	0.316
TM 1 - CW 2	-0.10811	-0.597	0.377
TM 1 - TM 2	0.44619	-0.0158	0.958
TM 1 - CM 2	0.00683	-0.6052	0.609
TM 1 - TW 2	0.17519	-0.48	0.802
CM 1 - TW 1	-0.04311	-0.6668	0.588
CM 1 - CW 2	0.10087	-0.4665	0.644
CM 1 - TM 2	0.65728	0.1016	1.209
CM 1 - CM 2	0.21691	-0.4244	0.878
CM 1 - TW 2	0.3766	-0.317	1.075
TW 1 - CW 2	0.14394	-0.4141	0.713
TW 1 - TM 2	0.69823	0.138	1.279
TW 1 - CM 2	0.25949	-0.4346	0.91
TW 1 - TW 2	0.42242	-0.2635	1.102
CW 2 - TM 2	0.55618	0.067	1.043
CW 2 - CM 2	0.1174	-0.4943	0.725
CW 2 - TW 2	0.28207	-0.3625	0.903
TM 2 - CM 2	-0.44175	-1.0581	0.153
TM 2 - TW 2	-0.27728	-0.9104	0.342
CM 2 - TW 2	0.1612	-0.5879	0.881

### Sheet: XLXG
G	M	emmean	lower.HPD	upper.HPD
CW	1	-2.85	-3.24	-2.42
TM	1	-2.76	-3.19	-2.3
CM	1	-2.76	-3.28	-2.19
TW	1	-2.99	-3.57	-2.41
CW	2	-2.84	-3.24	-2.4
TM	2	-3.03	-3.47	-2.56
CM	2	-3.24	-3.85	-2.59
TW	2	-3.2	-3.83	-2.47
contrast	estimate	lower.HPD	upper.HPD
CW 1 - TM 1	-0.08987	-0.7	0.519
CW 1 - CM 1	-0.08455	-0.78	0.576
CW 1 - TW 1	0.14562	-0.568	0.848
CW 1 - CW 2	-0.0077	-0.586	0.556
CW 1 - TM 2	0.1845	-0.426	0.776
CW 1 - CM 2	0.39742	-0.376	1.119
CW 1 - TW 2	0.34683	-0.462	1.12
TM 1 - CM 1	0.00234	-0.72	0.709
TM 1 - TW 1	0.2361	-0.492	0.966
TM 1 - CW 2	0.0818	-0.536	0.686
TM 1 - TM 2	0.27025	-0.363	0.91
TM 1 - CM 2	0.48411	-0.32	1.24
TM 1 - TW 2	0.43853	-0.394	1.243
CM 1 - TW 1	0.23348	-0.559	1.024
CM 1 - CW 2	0.07884	-0.605	0.78
CM 1 - TM 2	0.26694	-0.417	1.01
CM 1 - CM 2	0.48389	-0.338	1.293
CM 1 - TW 2	0.43991	-0.425	1.322
TW 1 - CW 2	-0.15365	-0.892	0.556
TW 1 - TM 2	0.04037	-0.716	0.76
TW 1 - CM 2	0.24885	-0.613	1.119
TW 1 - TW 2	0.19956	-0.687	1.062
CW 2 - TM 2	0.1902	-0.433	0.809
CW 2 - CM 2	0.40318	-0.363	1.153
CW 2 - TW 2	0.35905	-0.447	1.16
TM 2 - CM 2	0.21631	-0.552	1.003
TM 2 - TW 2	0.1702	-0.674	0.948
CM 2 - TW 2	-0.04302	-0.967	0.897

### Sheet: Hypotheses
Hypothesis	Estimate	Est.Error	CI.Lower	CI.Upper	Evid.Ratio	Post.Prob	Star
GG->TX->CG	0.1	0.8	-1.22	1.44	1.23	0.55
CW->TM->CM	0.08	0.73	-1.13	1.27	1.17	0.54
CM->TW->CW	0.03	0.76	-1.21	1.26	1.05	0.51
|XH-XG|: GG->TX->CG	0.01	0.33	-0.55	0.57	0.51	0.34
|XH-XG|: CW->TM->CM	-0.07	0.41	-0.76	0.6	0.77	0.44
|XH-XG|: CM->TW->CW	0.08	0.42	-0.6	0.78	1.34	0.57
|XH-XL|: GG->TX->CG	0.25	0.44	-0.38	1.04	1.88	0.65
|XH-XL|: CW->TM->CM	0.18	0.39	-0.47	0.82	2.15	0.68
|XH-XL|: CM->TW->CW	0.07	0.38	-0.56	0.7	1.39	0.58
|XL-XG|: GG->TX->CG	-0.16	0.59	-1.17	0.79	0.56	0.36
|XL-XG|: CW->TM->CM	-0.03	0.45	-0.78	0.71	0.9	0.47
|XL-XG|: CM->TW->CW	-0.13	0.5	-0.94	0.7	0.66	0.4
