## Supplementary material for "Gender dysphoria and sexual euphoria – A Bayesian perspective on the influence of gender-affirming hormone therapy on sexual arousal": Results for raw ventral striatum activation

### Sheet: Group
Group-Level Effects:
~S (Number of levels: 70)
	Estimate	Est.Error	l-95% CI	u-95% CI	Rhat	Bulk_ESS	Tail_ESS
sd(XH_Intercept)	1.33	0.14	1.07	1.63	1	5504	10055
sd(XL_Intercept)	1.14	0.15	0.87	1.47	1	5733	10355
sd(XG_Intercept)	1.33	0.19	0.99	1.75	1	5439	9266
sd(SM_Intercept)	0.63	0.15	0.33	0.91	1	4591	4751
sd(SF_Intercept)	0.68	0.15	0.37	0.98	1	5146	5993
cor(XH_Intercept,XL_Intercept)	0.57	0.11	0.32	0.76	1	6105	10376
cor(XH_Intercept,XG_Intercept)	-0.01	0.16	-0.31	0.3	1	5791	9044
cor(XL_Intercept,XG_Intercept)	-0.13	0.18	-0.47	0.25	1	3269	6761
cor(XH_Intercept,SM_Intercept)	0.23	0.18	-0.14	0.56	1	12188	13797
cor(XL_Intercept,SM_Intercept)	0.13	0.2	-0.26	0.5	1	10666	12666
cor(XG_Intercept,SM_Intercept)	-0.06	0.21	-0.47	0.36	1	8617	12153
cor(XH_Intercept,SF_Intercept)	0.36	0.17	0	0.68	1	10111	11727
cor(XL_Intercept,SF_Intercept)	0.41	0.17	0.05	0.72	1	11204	12757
cor(XG_Intercept,SF_Intercept)	-0.01	0.22	-0.44	0.41	1	9474	13198
cor(SM_Intercept,SF_Intercept)	0.73	0.16	0.33	0.95	1	6116	7866

### Sheet: Population
Population-Level Effects:
	Estimate	Est.Error	l-95% CI	u-95% CI	Rhat	Bulk_ESS	Tail_ESS
XH_GCW	1.23	0.29	0.65	1.8	1	3204	6429
XH_GTM	0.2	0.32	-0.42	0.84	1	3715	7115
XH_GCM	1.95	0.42	1.13	2.79	1	5236	8408
XH_GTW	0.47	0.42	-0.33	1.3	1	4336	8310
XH_M2	-0.16	0.16	-0.48	0.15	1	12970	13992
XH_Age0	0.02	0.03	-0.03	0.07	1	4706	7931
XH_twPca	-0.06	0.19	-0.43	0.31	1	21721	14995
XH_tmPca	-0.04	0.14	-0.31	0.24	1	18750	15932
XH_sex_present0	-0.14	0.11	-0.35	0.06	1	4866	8424
XH_GTM:M2	0.55	0.23	0.1	1	1	15780	14624
XH_GCM:M2	-0.09	0.33	-0.74	0.55	1	17612	14410
XH_GTW:M2	-0.09	0.28	-0.63	0.46	1	16852	14667
XL_GCW	-0.67	0.28	-1.23	-0.12	1	5154	9562
XL_GTM	-0.46	0.3	-1.05	0.12	1	5756	10188
XL_GCM	1.19	0.41	0.4	1.99	1	7409	11396
XL_GTW	0.71	0.43	-0.13	1.56	1	6843	10923
XL_M2	-0.22	0.21	-0.64	0.19	1	12861	13585
XL_Age0	0.02	0.03	-0.03	0.07	1	6773	11364
XL_twPca	0.4	0.48	-0.52	1.35	1	17434	14577
XL_tmPca	-0.04	0.18	-0.4	0.3	1	21998	15304
XL_sex_present0	-0.3	0.11	-0.52	-0.09	1	7309	11592
XL_GTM:M2	0.74	0.3	0.13	1.33	1	14932	15493
XL_GCM:M2	0.2	0.43	-0.65	1.04	1	17848	15911
XL_GTW:M2	-0.41	0.43	-1.27	0.43	1	17671	15840
XG_GCW	-1.11	0.35	-1.82	-0.43	1	6520	9087
XG_GTM	-0.67	0.36	-1.38	0.03	1	6568	11131
XG_GCM	-1.75	0.54	-2.82	-0.72	1	8390	11307
XG_GTW	-1.15	0.51	-2.17	-0.16	1	7993	11976
XG_M2	-0.05	0.26	-0.56	0.45	1	11917	12871
XG_Age0	-0.02	0.03	-0.08	0.05	1	8400	11579
XG_twPca	0.11	0.31	-0.48	0.74	1	22831	13884
XG_tmPca	-0.08	0.15	-0.39	0.22	1	22818	14883
XG_sex_present0	0.45	0.13	0.2	0.72	1	7370	11015
XG_GTM:M2	0.89	0.35	0.21	1.57	1	14322	13813
XG_GCM:M2	0.81	0.53	-0.22	1.85	1	14396	14068
XG_GTW:M2	-0.79	0.49	-1.76	0.17	1	15485	13945
SM_GCW	-1.08	0.24	-1.55	-0.63	1	9438	12827
SM_GTM	-0.23	0.22	-0.66	0.21	1	13730	14673
SM_GCM	-0.58	0.29	-1.15	-0.02	1	14846	14230
SM_GTW	-0.92	0.33	-1.58	-0.3	1	14858	15682
SM_M2	-0.25	0.29	-0.82	0.31	1	10331	13914
SM_Age0	-0.02	0.02	-0.05	0.01	1	12558	13753
SM_twPca	-0.85	0.37	-1.65	-0.18	1	19073	14229
SM_tmPca	0	0.24	-0.47	0.49	1	23896	14555
SM_sex_present0	0.04	0.08	-0.12	0.2	1	12593	15288
SM_GTM:M2	-0.04	0.4	-0.8	0.75	1	11592	13404
SM_GCM:M2	-0.14	0.51	-1.15	0.85	1	13283	15151
SM_GTW:M2	-0.29	0.63	-1.59	0.91	1	12491	14345
SF_GCW	-1.05	0.26	-1.56	-0.55	1	10041	13133
SF_GTM	-0.05	0.24	-0.54	0.42	1	12972	13820
SF_GCM	-0.37	0.31	-0.97	0.23	1	12780	14431
SF_GTW	-0.66	0.34	-1.33	0	1	12874	14587
SF_M2	-0.26	0.33	-0.91	0.38	1	10870	13052
SF_Age0	-0.02	0.02	-0.05	0.02	1	12191	14762
SF_twPca	-0.4	0.3	-1	0.16	1	21909	15407
SF_tmPca	-0.35	0.29	-0.97	0.17	1	24052	13818
SF_sex_present0	-0.11	0.08	-0.28	0.05	1	13020	14477
SF_GTM:M2	-0.15	0.43	-0.98	0.71	1	12002	14104
SF_GCM:M2	0.29	0.53	-0.74	1.34	1	13624	14264
SF_GTW:M2	0.09	0.53	-0.96	1.13	1	14283	13755

### Sheet: Family
Family Specific Parameters:
	Estimate	Est.Error	l-95% CI	u-95% CI	Rhat	Bulk_ESS	Tail_ESS
phi_XH	23.02	4.52	15	32.69	1	7816	11743
phi_XL	12.35	2.63	7.78	18.12	1	7247	10366
phi_XG	12.23	2.88	7.25	18.49	1	6002	8914
phi_SM	7.24	1.45	4.75	10.41	1	5782	6992
phi_SF	6.24	1.26	4.13	9.03	1	5959	8942
zoi_XH	0.04	0.02	0.01	0.08	1	31789	10810
zoi_XL	0.15	0.03	0.09	0.21	1	35482	13579
zoi_XG	0.25	0.04	0.18	0.32	1	37948	14662
zoi_SM	0.19	0.03	0.13	0.26	1	36403	14853
zoi_SF	0.2	0.04	0.14	0.27	1	34692	13628
coi_XH	0.83	0.14	0.47	0.99	1	28286	10195
coi_XL	0.55	0.11	0.33	0.76	1	35596	14187
coi_XG	0.03	0.03	0	0.11	1	22450	10619
coi_SM	0.04	0.04	0	0.14	1	24166	9543
coi_SF	0.04	0.04	0	0.13	1	23260	9316

### Sheet: XH
G	M	emmean	lower.HPD	upper.HPD
CW	1	1.229	0.6404	1.788
TM	1	0.199	-0.45	0.805
CM	1	1.95	1.128	2.774
TW	1	0.47	-0.3244	1.302
CW	2	1.065	0.5053	1.668
TM	2	0.583	-0.0293	1.222
CM	2	1.698	0.8491	2.555
TW	2	0.223	-0.6478	1.026
contrast	estimate	lower.HPD	upper.HPD
CW 1 - TM 1	1.0273	0.148	1.85302
CW 1 - CM 1	-0.7239	-1.709	0.295858
CW 1 - TW 1	0.7571	-0.2652	1.73454
CW 1 - CW 2	0.1614	-0.1372	0.488494
CW 1 - TM 2	0.645	-0.175	1.52601
CW 1 - CM 2	-0.4711	-1.4508	0.61145
CW 1 - TW 2	1.0072	-0.0169	2.02794
TM 1 - CM 1	-1.7492	-2.7752	-0.723212
TM 1 - TW 1	-0.2686	-1.3386	0.740912
TM 1 - CW 2	-0.8637	-1.7122	-0.000756
TM 1 - TM 2	-0.386	-0.7132	-0.066322
TM 1 - CM 2	-1.4975	-2.5413	-0.449866
TM 1 - TW 2	-0.0219	-1.0746	1.03993
CM 1 - TW 1	1.475	0.3592	2.68542
CM 1 - CW 2	0.8931	-0.101	1.91193
CM 1 - TM 2	1.3662	0.3528	2.40941
CM 1 - CM 2	0.2525	-0.2956	0.837809
CM 1 - TW 2	1.7302	0.574	2.92551
TW 1 - CW 2	-0.5947	-1.5851	0.437067
TW 1 - TM 2	-0.1163	-1.1527	0.929107
TW 1 - CM 2	-1.2187	-2.405	-0.05905
TW 1 - TW 2	0.2524	-0.1972	0.70196
CW 2 - TM 2	0.4796	-0.4012	1.30964
CW 2 - CM 2	-0.6384	-1.6486	0.408515
CW 2 - TW 2	0.8431	-0.1444	1.88687
TM 2 - CM 2	-1.1147	-2.1582	-0.066251
TM 2 - TW 2	0.3658	-0.6691	1.44502
CM 2 - TW 2	1.4788	0.2521	2.65815

### Sheet: XL
G	M	emmean	lower.HPD	upper.HPD
CW	1	-0.6733	-1.239	-0.126
TM	1	-0.4545	-1.0495	0.122
CM	1	1.1867	0.3922	1.986
TW	1	0.7095	-0.0948	1.588
CW	2	-0.8964	-1.4586	-0.337
TM	2	0.0572	-0.5386	0.659
CM	2	1.1625	0.2671	2.038
TW	2	0.0739	-0.8228	0.983
contrast	estimate	lower.HPD	upper.HPD
CW 1 - TM 1	-0.2194	-1.0123	0.5927
CW 1 - CM 1	-1.8599	-2.8119	-0.8843
CW 1 - TW 1	-1.3858	-2.4064	-0.3995
CW 1 - CW 2	0.2211	-0.1969	0.6387
CW 1 - TM 2	-0.7336	-1.5682	0.0759
CW 1 - CM 2	-1.8363	-2.865	-0.7907
CW 1 - TW 2	-0.7459	-1.8288	0.2959
TM 1 - CM 1	-1.6452	-2.6234	-0.6297
TM 1 - TW 1	-1.1701	-2.2036	-0.1492
TM 1 - CW 2	0.4412	-0.3585	1.2442
TM 1 - TM 2	-0.5169	-0.9543	-0.092
TM 1 - CM 2	-1.6168	-2.6989	-0.5764
TM 1 - TW 2	-0.5294	-1.6498	0.5096
CM 1 - TW 1	0.4779	-0.6706	1.6375
CM 1 - CW 2	2.0823	1.111	3.0669
CM 1 - TM 2	1.1319	0.1565	2.1502
CM 1 - CM 2	0.0276	-0.6931	0.786
CM 1 - TW 2	1.1132	-0.0957	2.2932
TW 1 - CW 2	1.6016	0.6063	2.6112
TW 1 - TM 2	0.6519	-0.4041	1.68
TW 1 - CM 2	-0.4529	-1.6594	0.7374
TW 1 - TW 2	0.6278	-0.0935	1.3733
CW 2 - TM 2	-0.9586	-1.7647	-0.1344
CW 2 - CM 2	-2.0591	-3.1154	-1.0325
CW 2 - TW 2	-0.9684	-2.0276	0.093
TM 2 - CM 2	-1.1053	-2.1838	-0.0561
TM 2 - TW 2	-0.0166	-1.0925	1.0792
CM 2 - TW 2	1.093	-0.1778	2.3407

### Sheet: XG
G	M	emmean	lower.HPD	upper.HPD
CW	1	-1.105	-1.828	-0.4349
TM	1	-0.67	-1.357	0.0453
CM	1	-1.744	-2.802	-0.7133
TW	1	-1.156	-2.189	-0.1817
CW	2	-1.159	-1.888	-0.4539
TM	2	0.169	-0.534	0.8935
CM	2	-0.994	-2.117	0.0733
TW	2	-1.993	-3.138	-0.8305
contrast	estimate	lower.HPD	upper.HPD
CW 1 - TM 1	-0.43459	-1.407	0.547
CW 1 - CM 1	0.64368	-0.5998	1.85
CW 1 - TW 1	0.05116	-1.1853	1.228
CW 1 - CW 2	0.05339	-0.4338	0.575
CW 1 - TM 2	-1.26792	-2.2828	-0.303
CW 1 - CM 2	-0.11397	-1.3878	1.172
CW 1 - TW 2	0.8832	-0.4467	2.217
TM 1 - CM 1	1.07625	-0.1694	2.322
TM 1 - TW 1	0.48747	-0.7391	1.68
TM 1 - CW 2	0.48875	-0.503	1.488
TM 1 - TM 2	-0.83785	-1.2984	-0.381
TM 1 - CM 2	0.3255	-0.9369	1.662
TM 1 - TW 2	1.31976	-0.0285	2.63
CM 1 - TW 1	-0.60045	-2.0127	0.87
CM 1 - CW 2	-0.59475	-1.8389	0.664
CM 1 - TM 2	-1.9124	-3.1593	-0.644
CM 1 - CM 2	-0.7537	-1.6904	0.118
CM 1 - TW 2	0.2392	-1.2757	1.8
TW 1 - CW 2	0.00429	-1.2139	1.238
TW 1 - TM 2	-1.32521	-2.5162	-0.057
TW 1 - CM 2	-0.1579	-1.658	1.307
TW 1 - TW 2	0.83576	0.0231	1.661
CW 2 - TM 2	-1.32693	-2.3557	-0.353
CW 2 - CM 2	-0.16366	-1.4787	1.129
CW 2 - TW 2	0.82682	-0.5536	2.137
TM 2 - CM 2	1.16213	-0.1082	2.481
TM 2 - TW 2	2.15811	0.815	3.504
CM 2 - TW 2	0.99509	-0.5765	2.595

### Sheet: SW
G	M	emmean	lower.HPD	upper.HPD
CW	1	-1.043	-1.561	-0.5591
TM	1	-0.0526	-0.548	0.4075
CM	1	-0.3664	-0.972	0.2354
TW	1	-0.6517	-1.309	0.0133
CW	2	-1.2999	-1.912	-0.729
TM	2	-0.4602	-0.988	0.0693
CM	2	-0.3355	-1.074	0.3921
TW	2	-0.8197	-1.564	-0.1063
contrast	estimate	lower.HPD	upper.HPD
CW 1 - TM 1	-0.9889	-1.6676	-0.3063
CW 1 - CM 1	-0.6771	-1.4558	0.0918
CW 1 - TW 1	-0.3959	-1.2261	0.4229
CW 1 - CW 2	0.2572	-0.3672	0.9172
CW 1 - TM 2	-0.5807	-1.292	0.1414
CW 1 - CM 2	-0.707	-1.5918	0.1695
CW 1 - TW 2	-0.2223	-1.0971	0.679
TM 1 - CM 1	0.3164	-0.4607	1.0757
TM 1 - TW 1	0.6019	-0.1944	1.4414
TM 1 - CW 2	1.249	0.4955	2.0007
TM 1 - TM 2	0.4108	-0.1521	0.9672
TM 1 - CM 2	0.2816	-0.5769	1.1585
TM 1 - TW 2	0.7712	-0.0951	1.6494
CM 1 - TW 1	0.285	-0.6039	1.1728
CM 1 - CW 2	0.9373	0.0905	1.7604
CM 1 - TM 2	0.0935	-0.7085	0.8725
CM 1 - CM 2	-0.0315	-0.8362	0.7925
CM 1 - TW 2	0.4597	-0.455	1.4448
TW 1 - CW 2	0.6556	-0.2589	1.4971
TW 1 - TM 2	-0.1943	-1.0328	0.6455
TW 1 - CM 2	-0.319	-1.2646	0.6884
TW 1 - TW 2	0.1682	-0.6282	1.0135
CW 2 - TM 2	-0.8412	-1.6009	-0.0329
CW 2 - CM 2	-0.9695	-1.9182	-0.0517
CW 2 - TW 2	-0.484	-1.4143	0.4687
TM 2 - CM 2	-0.1234	-1.0112	0.802
TM 2 - TW 2	0.3625	-0.5489	1.2445
CM 2 - TW 2	0.4868	-0.5248	1.5549

### Sheet: SM
G	M	emmean	lower.HPD	upper.HPD
CW	1	-1.072	-1.546	-0.61773
TM	1	-0.233	-0.645	0.21942
CM	1	-0.572	-1.138	-0.01082
TW	1	-0.914	-1.579	-0.29991
CW	2	-1.319	-1.826	-0.83562
TM	2	-0.514	-1.006	0.00541
CM	2	-0.959	-1.741	-0.20232
TW	2	-1.431	-2.53	-0.40324
contrast	estimate	lower.HPD	upper.HPD
CW 1 - TM 1	-0.8374	-1.46003	-0.194
CW 1 - CM 1	-0.4959	-1.23457	0.21
CW 1 - TW 1	-0.1515	-0.94253	0.622
CW 1 - CW 2	0.2434	-0.32025	0.812
CW 1 - TM 2	-0.5589	-1.24172	0.114
CW 1 - CM 2	-0.1125	-0.97767	0.781
CW 1 - TW 2	0.3596	-0.74539	1.548
TM 1 - CM 1	0.3392	-0.34403	1.078
TM 1 - TW 1	0.6843	-0.05756	1.49
TM 1 - CW 2	1.0893	0.45088	1.745
TM 1 - TM 2	0.2841	-0.26124	0.798
TM 1 - CM 2	0.7285	-0.15828	1.595
TM 1 - TW 2	1.2045	0.1073	2.419
CM 1 - TW 1	0.3462	-0.49104	1.227
CM 1 - CW 2	0.7525	0.00643	1.503
CM 1 - TM 2	-0.0567	-0.85586	0.656
CM 1 - CM 2	0.3875	-0.42716	1.212
CM 1 - TW 2	0.8596	-0.3284	2.099
TW 1 - CW 2	0.4055	-0.41274	1.22
TW 1 - TM 2	-0.4045	-1.22336	0.376
TW 1 - CM 2	0.038	-0.94245	1.043
TW 1 - TW 2	0.5169	-0.54514	1.65
CW 2 - TM 2	-0.8075	-1.51925	-0.118
CW 2 - CM 2	-0.3631	-1.24877	0.561
CW 2 - TW 2	0.1141	-0.96087	1.387
TM 2 - CM 2	0.4499	-0.44551	1.376
TM 2 - TW 2	0.9198	-0.23513	2.106
CM 2 - TW 2	0.4867	-0.83534	1.788

### Sheet: Hypotheses
Hypothesis	Estimate	Est.Error	CI.Lower	CI.Upper	Evid.Ratio	Post.Prob	Star
GG->TX->CG	2.69	1.47	0.3	5.12	29.44	0.97	*
CW->TM->CM	1.98	0.93	0.41	3.5	51.08	0.98	*
CM->TW->CW	0.71	1.27	-1.42	2.76	2.49	0.71
XH: GG->TX->CG	0.06	0.23	0	0.54	0.47	0.32
XH: CW->TM->CM	0.14	0.37	-0.43	0.76	1.81	0.64
XH: CM->TW->CW	-0.08	0.34	-0.64	0.47	0.67	0.4
XL: GG->TX->CG	2.02	0.88	0.57	3.47	92.9	0.99	*
XL: CW->TM->CM	1.13	0.62	0.07	2.12	24.16	0.96	*
XL: CM->TW->CW	0.89	0.82	-0.39	2.28	6.23	0.86
XG: GG->TX->CG	0.61	1.16	-1.3	2.5	2.13	0.68
XG: CW->TM->CM	0.71	0.57	-0.25	1.61	8.6	0.9
XG: CM->TW->CW	-0.11	0.92	-1.68	1.3	0.91	0.48
SW: GG->TX->CG	-0.05	0.81	-1.4	1.3	0.83	0.45
SW: CW->TM->CM	-0.12	0.58	-1.11	0.78	0.77	0.43
SWG: CM->TW->CW	0.07	0.72	-1.11	1.28	1.14	0.53
SM: GG->TX->CG	-0.09	0.8	-1.4	1.27	0.74	0.42
SM: CW->TM->CM	-0.16	0.48	-0.95	0.62	0.58	0.37
SM: CM->TW->CW	0.07	0.57	-0.86	1.03	1.19	0.54
